# Evolutionary divergence and expression of differential HLA alleles between donor and recipient influence acute GVHD onset after allogenetic HSCT

**DOI:** 10.64898/2025.12.10.25342012

**Authors:** Yingjie Chen, Wenqi Zhan, Ying Zhang, Hua Gao, Yue Han, Jun Qiao, Zihang Li, Yundie Liu, Yuanyuan Li, Shuhan Yang, Yaxin Guo, Xinyu Wang, Fei Li, Xiaoning Wang, Pengcheng He, Peng Gao

**Affiliations:** Department of Hematology, The First Affiliated Hospital of Xi’an Jiaotong University, Xi’an, China; Department of Hematology, The First Affiliated Hospital of Nanchang University, Nanchang, China; School of Computer Science and Technology, Zhejiang University of Water Resources and Electric Power, Hangzhou, China; Department of Pharmacology, School of Medicine, Southern University of Science and Technology, Shenzhen, China; Center for Mitochondrial Biology and Medicine, The Key Laboratory of Biomedical Information Engineering of Ministry of Education, School of Life Science and Technology, Xi’an Jiaotong University, Xi’an, China; Genome Institute, The First Affiliated Hospital of Xi’an Jiaotong University, Xi’an, China

**Keywords:** HLA evolutionary divergence, expression, hematopoietic stem cell transplantation, acute graft-versus-host disease, dendritic cell

## Abstract

Acute graft-versus-host disease (aGVHD) remains a major complication after hematopoietic stem cell transplantation (HSCT), especially given haploidentical HSCT is now China’s primary method, yet this context lacks reliable predictors. aGVHD initiation, involving donor T cell activation by recipient conventional dendritic cells (cDCs), depends on donor-recipient HLA disparity and its expression. We therefore developed the donor and recipient-specific HLA evolutionary divergence (DRs_HED) algorithm to quantify relevant HLA differences, then integrated HLA expression in cDC to evaluate the combined predictive value. While DRs_HED correlated with aGVHD occurrence, links to organ severity varied: consistent for skin but not gastrointestinal aGVHD. Only cDCs expression of HLA-DRB1 correlated with presentation of associated minor histocompatibility antigens (miHAs). Integrating expression with DRs_HED improved prediction, raising the model’s AUC by about ∼10% to 0.607 ± 0.012 versus DRs_HED alone. Our findings show precise quantification of HLA disparity and expression improves aGVHD risk prediction, aiding future multi-factorial models.
