## Supplemental Table 1 for "Evolutionary divergence and expression of differential HLA alleles between donor and recipient influence acute GVHD onset after allogenetic HSCT"

### Sheet: Table S1
	HLA-A		HLA-B		HLA-C		HLA-DRB1		HLA-DQB1		HLA-DPB1
	Genotype	Expression level	Genotype	Expression level	Genotype	Expression level	Genotype	Expression level	Genotype	Expression level	Genotype	Expression level
	A*01:01	3	B*07:02	4.5	C*01:192	1	DRB1*01:01	13	DQB1*05:03	16	DPB1*01:01	15
	A*01:04	3.5	B*07:216	1	C*01:229	7	DRB1*01:02	14.5	DQB1*05:283	7	DPB1*02:01	9.5
	A*01:09	4	B*07:23	11	C*02:205	9	DRB1*01:03	7	DQB1*02:02	8	DPB1*02:02	21.5
	A*01:109	4	B*07:241	9	C*03:03	4	DRB1*01:91	4	DQB1*03:01	13	DPB1*03:01	14
	A*01:11	4.5	B*07:252	7	C*03:04	3	DRB1*03:01	9	DQB1*06:04	8	DPB1*04:01	16.5
	A*01:140	5.5	B*07:277	8	C*03:179	1	DRB1*03:06	9			DPB1*04:02	2
	A*01:16	2.5	B*07:286	2	C*03:372	1	DRB1*03:07	17			DPB1*05:01	14
	A*01:208	6	B*07:323	1	C*03:614	3	DRB1*03:124	27			DPB1*06:01	13.5
	A*01:224	2.5	B*07:336	9	C*03:656	4	DRB1*04:01	6			DPB1*08:01	16.5
	A*01:227	12	B*07:359	3	C*03:662	3.5	DRB1*04:02	12			DPB1*09:01	10
	A*01:228	2	B*07:362	19	C*04:01	3	DRB1*04:03	12.5			DPB1*10:01	22
	A*01:245	7.5	B*07:366	9	C*04:09	5.5	DRB1*04:04	12			DPB1*102:01	18
	A*01:253	2	B*07:369	1	C*04:144	7	DRB1*04:05	17			DPB1*104:01	15
	A*01:254	5	B*07:372	1	C*04:219	1	DRB1*04:07	9			DPB1*105:01	12
	A*01:255	11.5	B*07:386	5.5	C*04:502	6	DRB1*04:08	5			DPB1*106:01	16
	A*01:274	2	B*07:414	4	C*04:527	1	DRB1*04:14	25			DPB1*1069:01	2
	A*01:275	1	B*07:437	11.5	C*05:01	1	DRB1*07:01	12			DPB1*107:01	16
	A*01:281	1	B*07:439	4	C*05:251	14	DRB1*07:10	3			DPB1*108:01	12
	A*01:313	1.5	B*07:443	9	C*06:02	2	DRB1*08:01	4			DPB1*1088:01	9
	A*01:316	2.5	B*07:446	6	C*06:211	6	DRB1*08:02	17			DPB1*109:01	18
	A*01:322	7	B*07:449	4	C*06:24	4	DRB1*08:03	18			DPB1*1099:01	15
	A*01:325	1	B*07:44N	6	C*06:27	4	DRB1*08:10	61			DPB1*11:01	13
	A*01:336	8.5	B*07:459	2.5	C*06:317	13	DRB1*08:77	1			DPB1*110:01	12
	A*01:339	8	B*07:483	1	C*06:340	1.5	DRB1*09:01	15			DPB1*112:01	23
	A*01:342	4	B*07:495	2	C*06:342	4	DRB1*10:01	28			DPB1*1131:01	13
	A*01:351	3	B*07:502	1	C*07:01	5	DRB1*11:01	20			DPB1*1147:01	10.5
	A*01:353	5	B*07:503	9	C*07:02	1	DRB1*11:03	3.5			DPB1*1158:01	2
	A*01:37	5	B*07:506	16.5	C*07:06	1	DRB1*11:04	8.75			DPB1*1208:01	24
	A*01:370	3	B*07:68	1	C*07:1027	11	DRB1*12:01	5.5			DPB1*1233:01	17
	A*01:372	2	B*08:01	6	C*07:1122	9	DRB1*13:01	10.25			DPB1*124:001	10.75
	A*01:378	11	B*08:09	1	C*07:119	10	DRB1*13:02	19.5			DPB1*1241:01	20
	A*01:379	1	B*08:12	5	C*07:141	1	DRB1*13:03	3.5			DPB1*1243:01	13
	A*01:383	4	B*08:128	1	C*07:25	19	DRB1*13:05	2			DPB1*1245:01	15
	A*01:388	1	B*08:136	35.5	C*07:40	8.5	DRB1*13:07	21			DPB1*1249:01	23
	A*01:390	11	B*08:155	1	C*07:633	10.5	DRB1*14:01	26			DPB1*1251:01	8
	A*01:397	11.5	B*08:161	7	C*07:644	9	DRB1*14:02	7			DPB1*126:01	18
	A*01:398	3	B*08:188	5	C*07:647	11	DRB1*14:06	13			DPB1*1262:01	20
	A*01:404	2.5	B*08:201	1	C*07:668	1	DRB1*14:09	21.5			DPB1*1263:01	2
	A*01:411	2	B*08:230	20	C*07:744	1	DRB1*14:19	36			DPB1*1275:01	7
	A*01:421	1	B*08:232	1	C*07:762	1	DRB1*14:21	5			DPB1*13:01	17.5
	A*01:426	3	B*08:272	1	C*07:797	1	DRB1*14:54	30.5			DPB1*131:01	9
	A*01:431	5	B*08:298	1	C*07:832	1	DRB1*15:01	11.5			DPB1*1345:01	16
	A*01:440	1	B*08:321	3	C*07:859	1	DRB1*15:02	2.5			DPB1*135:01	5.5
	A*01:441	1	B*08:322	7.5	C*07:886	2	DRB1*15:06	25.5			DPB1*1350:01	17
	A*01:460	2	B*08:79	1	C*07:911	2	DRB1*16:01	5			DPB1*136:01	29.5
	A*01:82	4.5	B*13:02	5	C*07:912	7	DRB1*16:02	14			DPB1*1360:01	20
	A*01:88	5.5	B*14:01	6	C*07:939	3.5					DPB1*1362:01	22
	A*02:01	2	B*14:02	5	C*07:960	1					DPB1*1364:01	9
	A*02:05	1.5	B*14:56	11.5	C*08:02	1					DPB1*1368:01	9
	A*02:1166	1	B*15:01	4	C*08:02	1					DPB1*1372:01	33
	A*02:152	1	B*15:17	33	C*08:269	2.5					DPB1*1375:01	1.5
	A*02:19	8	B*15:220	9	C*16:01	1					DPB1*138:01	21.5
	A*02:65	2	B*15:702	1	C*17:01	1					DPB1*1391:01	16.5
	A*02:772	1	B*18:01	1.5							DPB1*14:01	20
	A*02:786	7	B*18:189	1							DPB1*1401:01	12
	A*02:844	2	B*18:226	2							DPB1*1407:01	11
	A*02:85	6	B*18:243	2							DPB1*1420:01	19
	A*02:864	1	B*27:02	17							DPB1*1430:01	22
	A*02:985	1	B*27:05	3.5							DPB1*1431:01	33
	A*03:01	4	B*35:01	1							DPB1*1436:01	21
	A*03:02	1.26379	B*35:02	6							DPB1*146:01	6
	A*03:182	1	B*35:03	5.5							DPB1*1493:01	17
	A*03:21	1	B*35:11	1							DPB1*15:01	11.5
	A*03:264	4	B*35:241	1							DPB1*150:01	12
	A*03:279	1	B*35:248	9							DPB1*1536:01	19
	A*03:312	1	B*35:285	5							DPB1*1538:01	12
	A*03:316	1	B*35:31	10							DPB1*1539:01	9
	A*03:324	8	B*35:41	7.5							DPB1*1543:01	1
	A*03:347	10	B*35:412	2.5							DPB1*1546:01	25
	A*03:355	1	B*35:48	6							DPB1*1547:01	14.5
	A*03:362	1	B*35:536	12.5							DPB1*1549:01	14
	A*03:369	1.5	B*35:538	5							DPB1*1554:01	18
	A*03:379	13	B*35:545	1							DPB1*1556:01	25.5
	A*03:381	5	B*35:547	7							DPB1*1557:01	15
	A*03:393	1	B*35:549	1							DPB1*1558:01	29.5
	A*03:410	5	B*35:560	1							DPB1*1560:01	14
	A*03:43	1	B*35:567	11							DPB1*1562:01	17
	A*03:434	1	B*35:589	1							DPB1*158:01	9.5
	A*03:439	1	B*35:607	6							DPB1*16:01	9.75
	A*03:449	1	B*37:01	6.86111							DPB1*162:01	39.5
	A*03:469	7.5	B*37:02	1							DPB1*17:01	22
	A*03:47	4	B*37:22	12							DPB1*173:01	5
	A*03:474	18	B*38:01	6							DPB1*177:01	27
	A*03:475	1	B*39:06	6							DPB1*182:01	13
	A*03:483	2	B*39:10	6							DPB1*184:01	9.5
	A*03:490	1	B*39:24	3							DPB1*187:01	16
	A*03:57	1	B*40:01	1							DPB1*189:01	34.5
	A*11:01	4.5	B*40:02	7							DPB1*19:01	1
	A*11:10	4	B*40:22	1							DPB1*20:01	16.5
	A*11:102	2	B*40:365	1							DPB1*201:01	8
	A*11:172	2	B*40:433	4							DPB1*208:01	9.5
	A*11:210	5	B*40:472	3							DPB1*21:01	16
	A*11:21	1	B*40:506	6							DPB1*22:01	11
	A*11:248	5	B*40:559	3							DPB1*224:01	27
	A*11:274	1.5	B*40:561	2							DPB1*23:01	26
	A*11:279	2	B*41:01	3							DPB1*24:01	19
	A*11:29	3	B*41:02	7							DPB1*244:01	38
	A*11:30	8.5	B*42:08	2							DPB1*25:01	7
	A*11:303	1	B*44:02	4							DPB1*259:01	30
	A*11:311	3	B*44:03	7.25							DPB1*277:01	21
	A*11:363	4	B*44:05	9							DPB1*294:01	14
	A*11:366	1.5	B*44:204	3.5							DPB1*301:01	8
	A*11:372	1	B*44:212	1							DPB1*314:01	6
	A*11:385	6	B*44:27	3.5							DPB1*319:01	1
	A*11:411	5	B*44:270	1							DPB1*33:01	9
	A*11:462	2	B*44:278	3							DPB1*35:01	29.5
	A*11:472	3.5	B*44:328	13							DPB1*350:01	21.5
	A*11:97	1	B*44:368	4							DPB1*352:01	13
	A*23:01	7	B*44:373	5							DPB1*37:01	12
	A*23:04	15	B*44:377	1							DPB1*39:01	19
	A*23:65	2	B*44:408	1							DPB1*398:01	15
	A*24:02	3	B*44:440	5							DPB1*415:01	7
	A*24:03	8	B*44:441	8							DPB1*416:01	24
	A*24:11	6.5	B*44:442	1							DPB1*416:01	1
	A*24:18	6	B*44:443	6							DPB1*458:01	44
	A*24:21:01	2	B*44:472	1							DPB1*46:01	29.5
	A*24:341	9	B*44:514	1							DPB1*463:01	7.5
	A*24:404	6	B*44:536	6							DPB1*464:01	25
	A*24:418	7	B*45:01	4							DPB1*47:01	29.5
	A*24:427	1	B*49:01	3							DPB1*498:01	33
	A*24:442	4	B*50:01	5.5							DPB1*50:01	12.5
	A*24:443	3	B*50:02	3							DPB1*51:01	12
	A*24:459	1	B*51:01	4							DPB1*54:01	27.5
	A*24:479	2	B*51:05	14							DPB1*57:01	12
	A*24:555	6	B*51:08	7							DPB1*584:01	21
	A*24:556	3.5	B*51:190	1.5							DPB1*63:01	9.5
	A*24:578	2	B*51:240	1							DPB1*64:01	16.5
	A*24:588	14	B*51:303	1							DPB1*648:01	8
	A*24:610	9.5	B*51:347	4							DPB1*65:01	15
	A*24:614	2	B*51:358	2.5							DPB1*651:01	29
	A*24:625	2	B*51:359	6							DPB1*66:01	15.5
	A*25:01	4	B*51:386	1							DPB1*665:01	14
	A*25:53	1.5	B*51:390	4.5							DPB1*677:01	20
	A*25:57	2	B*51:42	1							DPB1*69:01	19
	A*25:59	4	B*52:01	3.5							DPB1*700:01	1
	A*26:01	5	B*53:01	4							DPB1*702:01	2
	A*26:208	1	B*55:01	5							DPB1*72:01	20.5
	A*29:01	4.5	B*56:02	5							DPB1*724:01	12.5
	A*29:02	5.75	B*56:77	6							DPB1*736:01	4
	A*29:134	1	B*57:01	3.5							DPB1*738:01	24
	A*29:143	6.5	B*57:03	3							DPB1*76:01	12
	A*29:160	7	B*57:119	11							DPB1*762:01	14
	A*29:189	2.5	B*57:148	5							DPB1*79:01	8
	A*29:90	17.5	B*57:163	1							DPB1*806:01	1
	A*29:95	11	B*58:01	1							DPB1*81:01	21.5
	A*30:01	2.75	B*58:114	1							DPB1*834:01	20
	A*30:02	5.75	B*83:01	1							DPB1*85:01	14
	A*30:09	7									DPB1*878:01	14
	A*30:10	1									DPB1*90:01	13
	A*30:12	3.5									DPB1*905:01	23
	A*30:130	5									DPB1*91:01	15
	A*30:166	4									DPB1*92:01	6
	A*31:01	8									DPB1*966:01	58
	A*31:08	1									DPB1*978:01	11.5
	A*31:111	4
	A*31:199	4
	A*31:20	4
	A*31:234	1
	A*32:01	3.5
	A*32:07	2
	A*32:109	1.5
	A*32:136	8
	A*32:157	5
	A*32:31	2
	A*33:01	3.5
	A*34:02	10
	A*34:08	8.5
	A*36:06	2
	A*36:07	4.5
	A*36:11	2
	A*66:01	6
	A*68:01	2
	A*68:02	4
	A*68:101	2
	A*68:205	8
	A*68:239	1
	A*68:267	23
	A*68:304	1
	A*74:01	5.5
	A*74:03	5
